# HLA-A*03:01 is associated with increased risk of fever, chills, and more severe reaction to Pfizer-BioNTech COVID-19 vaccination

**DOI:** 10.1101/2021.11.16.21266408

**Authors:** Alexandre Bolze, Iva Neveux, Kelly M. Schiabor Barrett, Simon White, Magnus Isaksson, Shaun Dabe, William Lee, Joseph J. Grzymski, Nicole L. Washington, Elizabeth T. Cirulli

## Abstract

COVID-19 vaccines are safe and highly effective, but some individuals experience unpleasant reactions to vaccination. As the majority of adults in the US have received a COVID-19 vaccine this year, there is an unprecedented opportunity to study the genetics of reactions to vaccination via surveys of individuals who are already part of genetic research studies. Here, we have queried 17,440 participants in the Helix DNA Discovery Project and Healthy Nevada Project about their reactions to COVID-19 vaccination. Our GWAS identifies an association between severe difficulties with daily routine after vaccination and HLA-A*03:01. This association was statistically significant only for those who received the Pfizer-BioNTech vaccine (BNT162b2; p=4.70E-11), but showed a trending association in those who received the Moderna vaccine (mRNA-1273; p=0.005) despite similar sample sizes for study. In Pfizer-BioNTech recipients, HLA-A*03:01 was associated with a two-fold increase in risk of severe vaccine reactions. The effect was consistent across ages, sexes, and whether the person had previously had a COVID-19 infection. The reactions experienced by HLA-A*03:01 carriers were driven by associations with chills, fever, fatigue, and in general feeling unwell.
