## Supplementary material for "HLA-A*03:01 is associated with increased risk of fever, chills, and more severe reaction to Pfizer-BioNTech COVID-19 vaccination": Table S1

### Sheet: Sheet1
	African genetic ancestry			East-Asian genetic ancestry			European genetic ancestry			Hispanic genetic ancestry			Other / Mixed genetic ancestry			South Asian genetic ancestry
	no HLA-A*03:01	1 copy HLA-A*03:01	2 copies HLA-A*03:01	no HLA-A*03:01	1 copy HLA-A*03:01	2 copies HLA-A*03:01	no HLA-A*03:01	1 copy HLA-A*03:01	2 copies HLA-A*03:01	no HLA-A*03:01	1 copy HLA-A*03:01	2 copies HLA-A*03:01	no HLA-A*03:01	1 copy HLA-A*03:01	2 copies HLA-A*03:01	no HLA-A*03:01	1 copy HLA-A*03:01	2 copies HLA-A*03:01
N individuals	153	40	2	259	9	0	9513	3279	280	925	219	11	197	40	3	42	5	0
N female (%)	103 (67.3%)	21 (53.8%)	0 (0%)	164 (63.3%)	4 (44%)	NA	6,171 (65.0%)	2,105 (64.3%)	183 (65.4%)	629 (68.1%)	151 (68.9%)	6 (55%)	122 (61.9%)	25 (62.5%)	1 (33%)	14 (34.1%)	4 (80%)	NA
N with COVID-19 vaccination
Pfizer-BioNTech	79	23	0	119	2	NA	4339	1507	128	407	96	5	114	18	2	27	3	NA
Moderna	46	11	1	118	5	NA	3955	1342	117	344	86	4	56	12	1	9	2	NA
J&J	13	1	0	9	0	NA	437	145	11	50	11	0	9	3	0	3	0	NA
Other	2	2	0	3	1	NA	91	48	1	26	6	0	4	2	0	3	0	NA
Max grade reported after all vaccines
N with extreme reaction	8	1	0	20	0	NA	496	233	20	67	21	1	14	2	0	0	0	NA
N with severe reaction	14	2	0	14	0	NA	605	288	26	77	29	1	14	4	0	3	0	NA
N with moderate reaction	23	7	0	50	4	NA	1367	500	54	137	39	2	35	3	0	10	0	NA
N with mild reaction	28	4	1	61	1	NA	1904	663	63	176	40	3	45	6	1	14	3	NA
N with no reaction	44	13	0	72	2	NA	2586	781	58	201	38	0	34	8	2	4	2	NA
Max grade reported after Pfizer-BioNTech vaccine
N with extreme reaction	5	0	NA	3	0	NA	127	90	10	23	7	1	10	0	0	0	0	NA
N with severe reaction	4	0	NA	4	0	NA	198	119	8	36	12	1	3	1	0	2	0	NA
N with moderate reaction	13	5	NA	19	1	NA	567	226	29	61	16	2	19	3	0	7	0	NA
N with mild reaction	16	2	NA	23	0	NA	906	319	24	84	23	1	24	4	0	8	2	NA
N with no reaction	28	9	NA	45	1	NA	1437	428	36	118	22	0	26	2	2	2	1	NA
Max grade reported after Moderna vaccine
N with extreme reaction	1	1	0	15	0	NA	329	132	10	39	13	0	3	2	0	0	0	NA
N with severe reaction	8	2	0	10	0	NA	375	153	17	38	17	0	10	3	0	1	0	NA
N with moderate reaction	8	2	0	31	2	NA	738	251	24	63	21	0	16	0	0	2	0	NA
N with mild reaction	10	2	1	36	1	NA	916	307	33	82	14	2	14	2	1	3	1	NA
N with no reaction	14	3	0	23	1	NA	995	311	21	68	14	0	5	3	0	2	1	NA
